# Combined polygenic risk scores of different psychiatric traits predict general and specific psychopathology in childhood

**DOI:** 10.1101/2020.11.17.20233106

**Authors:** Alexander Neumann, Alexia Jolicoeur-Martineau, Eszter Szekely, Hannah M. Sallis, Kieran O’Donnel, Celia M.T. Greenwood, Robert Levitan, Michael J. Meaney, Ashley Wazana, Jonathan Evans, Henning Tiemeier

**Affiliations:** Department of Child and Adolescent Psychiatry, Erasmus University Medical Center Rotterdam, the Netherlands; Lady Davis Institute for Medical Research, Jewish General Hospital, Montreal, QC, Canada; VIB Center for Molecular Neurology, VIB, Antwerp, Belgium; Department of Biomedical Sciences, University of Antwerp, Antwerp, Belgium; Department of Psychiatry, McGill University Faculty of Medicine, Montreal, QC, Canada; MRC Integrative Epidemiology Unit, University of Bristol, Bristol, UK; Centre for Academic Mental Health, Population Health Sciences, Bristol Medical School, University of Bristol, Bristol, UK; School of Psychological Science, University of Bristol, Bristol, UK; Department of Psychiatry and Sackler Program for Epigenetics and Psychobiology, McGill University, Montreal, QC, Canada; Ludmer Centre for Neuroinformatics and Mental Health, McGill University, Montreal, QC, Canada; Departments of Oncology, Human Genetics, and Epidemiology, Biostatistics and Occupational Health, McGill University, Montreal, QC, Canada; Centre for Addiction and Mental Health, Toronto, ON, Canada; Department of Psychiatry, University of Toronto, Toronto, ON, Canada; Douglas Mental Health Institute, Montreal, QC, Canada; Singapore Institute for Clinical Sciences, Singapore City, Singapore; Centre for Child Development and Mental Health, Jewish General Hospital, Montreal, QC, Canada; Department of Social and Behavioral Sciences, Harvard T. H. Chan School of Public Health, Boston, MA, USA

**Keywords:** Genetics, molecular, Comorbidity, Internalising disorder, Externalising disorder, Meta-analysis

## Abstract

**Background:** Polygenic risk scores (PRSs) operationalize genetic propensity towards a particular mental disorder and hold promise as early predictors of psychopathology, but before a PRS can be used clinically, explanatory power must be increased and the specificity for a psychiatric domain established. To enable early detection it is crucial to study these psychometric properties in childhood. We examined whether PRSs associate more with general or with specific psychopathology in school-aged children. Additionally, we tested whether psychiatric PRSs can be combined into a multi-PRS score for improved performance.

**Methods:** We computed 16 PRSs based on GWASs of psychiatric phenotypes, but also neuroticism and cognitive ability, in mostly adult populations. Study participants were 9247 school-aged children from three population-based cohorts of the DREAM-BIG consortium: ALSPAC (UK), The Generation R Study (Netherlands) and MAVAN (Canada). We associated each PRS with general and specific psychopathology factors, derived from a bifactor model based on self-, parental-, teacher-, and observer reports. After fitting each PRS in separate models, we also tested a multi-PRS model, in which all PRSs are entered simultaneously as predictors of the general psychopathology factor.

**Results:** Seven PRSs were associated with the general psychopathology factor after multiple testing adjustment, two with specific externalizing and five with specific internalizing psychopathology. PRSs predicted general psychopathology independently of each other, with the exception of depression and depressive symptom PRSs. Most PRSs associated with a specific psychopathology domain, were also associated with general child psychopathology.

**Conclusions:** The results suggest that PRSs based on current GWASs of psychiatric phenotypes tend to be associated with general psychopathology, or both general and specific psychiatric domains, but not with one specific psychopathology domain only. Furthermore, PRSs can be combined to improve predictive ability. PRS users should therefore be conscious of non-specificity and consider using multiple PRSs simultaneously, when predicting psychiatric disorders.
