## Supplemental Information 2 for "Combined polygenic risk scores of different psychiatric traits predict general and specific psychopathology in childhood"

### Sheet: Initial selection
PGC and linked cohorts
Phenotype	Year	Diagnosis/Continous	Consortium	ALPAC/GENR included?	Biobank included	Cases	Controls	Trios	Sample Size	Age	Reference
ADHD	2017	Diagnosis	PGC and iPSYCH	No	No	20183	35191		55374	Children+Adults	https://www.nature.com/articles/s41588-018-0269-7
ADHD	2010	Diagnosis	PGC	No	No	2064	896	2455	7870	Children	https://doi.org/10.1016/j.jaac.2010.06.008
Alcohol Dependence	2018	Diagnosis	PGC	No (ALSPAC only PRS cohort)	No	14904	37944		52848	Adults	https://www.nature.com/articles/s41593-018-0275-1
ASD	2015	Diagnosis	Han Chinese Cell and Genome Bank	No	No	315	1115		1430	Children	https://doi.org/10.1371/journal.pone.0138695
ASD	2017	Diagnosis	PGC	No	No	7387	8567		15954	Children	https://doi.org/10.1186/s13229-017-0137-9
ASD	2019	Diagnosis	PGC and iPSYCH	No	No	18381	27969		46350	Children	https://www.nature.com/articles/s41588-019-0344-8#Sec25
BP	2011	Diagnosis	PGC	No	No	7481	9250		16731	Adults	https://www.nature.com/articles/s41588-019-0397-8
BP	2019	Diagnosis	PGC	No	No	20352	31358		147172	Adults	https://www.nature.com/articles/s41588-019-0397-8#Sec21
BP+SZ	2018	Diagnosis	PGC	No	No	53555	54065		107620	Adults	https://doi.org/10.1016/j.cell.2018.05.046
Cross Disorder	2013	Diagnosis	PGC	No	No	33332	27888		61220	Adults	https://doi.org/10.1016/S0140-6736(12)62129-1
Eating Disorder	2017	Diagnosis	PGC	No	No	3495	10982		14477	Adults	https://doi.org/10.1176/appi.ajp.2017.16121402
MDD	2013	Diagnosis	PGC	No	No	9240	9519		18759	Adults	https://www.nature.com/articles/mp201221
MDD	2018	Diagnosis	PGC	No	Yes	135458	344901		480359	Adults	https://www.nature.com/articles/s41593-018-0326-7
MDD	2019	Diagnosis	PGC, 23andMe, UKB	No	Yes	246363	561190		807553	Adults	https://www.nature.com/articles/s41593-018-0326-7
OCD	2017	Diagnosis	IOCDF-GC and OCGAS	No	No	2688	7037		9725	Adults	https://www.nature.com/articles/mp2017154
Tourette’s	2013	Diagnosis	PGC	No	No	1285	4964		6249	Adults	https://www.nature.com/articles/mp201269
SZ	2011	Diagnosis	PGC	No	No	17836	33859		51695	Adults	https://www.nature.com/articles/ng.940
SZ	2013	Diagnosis	PGC	No	No	13833	18310		24533	Adults	https://www.nature.com/articles/ng.2742
PTSD	2017	Diagnosis	PGC	No	No	5131	15092		19884	Adults	https://www.nature.com/articles/mp201777
SZ	2014	Diagnosis	PGC	No	No	36989	113075		150064	Adults	https://www.nature.com/articles/nature13595
Anxiety	2016	Continuous	ANGST	No	No				18186	Adults	https://www.nature.com/articles/mp2015197
MDD	2015	Diagnosis	Converge	No	No	5303	5337		10640	Adults	https://www.nature.com/articles/nature14659
ADHD	2016	Continuous	EAGLE	Yes	No				17666	Children	https://doi.org/10.1016/j.jaac.2016.05.025
Aggression	2015	Continuous	EAGLE	Yes	No				18988	Children	https://doi.org/10.1002/ajmg.b.32333
Internalizing	2014	Continuous	EAGLE	Yes	No				4596	Children	https://doi.org/10.1016/j.jaac.2013.12.028
Total psychiatric problems	2019	Continuous	EAGLE	Yes	No				31078	Children
Neuroticism	2012	Continuous	GPC	No	No				17375	Adults	https://www.nature.com/articles/mp2010128
Neuroticism	2015	Continuous	GPC	No	No				63661	Adults	https://jamanetwork.com/journals/jamapsychiatry/fullarticle/2294268
Neuroticism	2016	Continuous	SSGAC	No	Yes				170911	Adults	https://www.nature.com/articles/ng.3552#access
Depression	2016	Continuous	SSGAC	No	Yes				161460	Adults	https://www.nature.com/articles/ng.3552#access
Cognitive Function	2018	Continuous	CCACE	No	Yes				300486	Adults	https://www.nature.com/articles/s41467-018-04362-x
Neuroticism	2018	Continuous	UK Biobank	No	Yes				329821	Adults	https://www.nature.com/articles/s41588-017-0013-8
UK Biobank Ever Diagnosed field
Phenotype Code	Phenotype Description	Cases	Sample Size	UK Biobank Data Showcase Link	Sex	File	wget command	Dropbox File
20544_1	Mental health problems ever diagnosed by a professional: Social anxiety or social phobia	1962	117706	http://biobank.ctsu.ox.ac.uk/crystal/field.cgi?id=20544	both_sexes	20544_1.gwas.imputed_v3.both_sexes.tsv.bgz	wget https://www.dropbox.com/s/o6rpmaudusrrhc7/20544_1.gwas.imputed_v3.both_sexes.tsv.bgz?dl=0 -O 20544_1.gwas.imputed_v3.both_sexes.tsv.bgz	https://www.dropbox.com/s/o6rpmaudusrrhc7/20544_1.gwas.imputed_v3.both_sexes.tsv.bgz?dl=0
20544_10	Mental health problems ever diagnosed by a professional: Mania, hypomania, bipolar or manic-depression	837	117706	http://biobank.ctsu.ox.ac.uk/crystal/field.cgi?id=20544	both_sexes	20544_10.gwas.imputed_v3.both_sexes.tsv.bgz	wget https://www.dropbox.com/s/y2kjfy15k30ymvi/20544_10.gwas.imputed_v3.both_sexes.tsv.bgz?dl=0 -O 20544_10.gwas.imputed_v3.both_sexes.tsv.bgz	https://www.dropbox.com/s/y2kjfy15k30ymvi/20544_10.gwas.imputed_v3.both_sexes.tsv.bgz?dl=0
20544_11	Mental health problems ever diagnosed by a professional: Depression	33422	117706	http://biobank.ctsu.ox.ac.uk/crystal/field.cgi?id=20544	both_sexes	20544_11.gwas.imputed_v3.both_sexes.tsv.bgz	wget https://www.dropbox.com/s/com382wtiaeizwi/20544_11.gwas.imputed_v3.both_sexes.tsv.bgz?dl=0 -O 20544_11.gwas.imputed_v3.both_sexes.tsv.bgz	https://www.dropbox.com/s/com382wtiaeizwi/20544_11.gwas.imputed_v3.both_sexes.tsv.bgz?dl=0
20544_12	Mental health problems ever diagnosed by a professional: Bulimia nervosa	503	117706	http://biobank.ctsu.ox.ac.uk/crystal/field.cgi?id=20544	both_sexes	20544_12.gwas.imputed_v3.both_sexes.tsv.bgz	wget https://www.dropbox.com/s/afrou0ckhiz6v50/20544_12.gwas.imputed_v3.both_sexes.tsv.bgz?dl=0 -O 20544_12.gwas.imputed_v3.both_sexes.tsv.bgz	https://www.dropbox.com/s/afrou0ckhiz6v50/20544_12.gwas.imputed_v3.both_sexes.tsv.bgz?dl=0
20544_13	Mental health problems ever diagnosed by a professional: Psychological over-eating or binge-eating	707	117706	http://biobank.ctsu.ox.ac.uk/crystal/field.cgi?id=20544	both_sexes	20544_13.gwas.imputed_v3.both_sexes.tsv.bgz	wget https://www.dropbox.com/s/fbt6isug7ak3pjd/20544_13.gwas.imputed_v3.both_sexes.tsv.bgz?dl=0 -O 20544_13.gwas.imputed_v3.both_sexes.tsv.bgz	https://www.dropbox.com/s/fbt6isug7ak3pjd/20544_13.gwas.imputed_v3.both_sexes.tsv.bgz?dl=0
20544_14	Mental health problems ever diagnosed by a professional: Autism, Asperger's or autistic spectrum disorder	223	117706	http://biobank.ctsu.ox.ac.uk/crystal/field.cgi?id=20544	both_sexes	20544_14.gwas.imputed_v3.both_sexes.tsv.bgz	wget https://www.dropbox.com/s/l9apg68ctiev0vv/20544_14.gwas.imputed_v3.both_sexes.tsv.bgz?dl=0 -O 20544_14.gwas.imputed_v3.both_sexes.tsv.bgz	https://www.dropbox.com/s/l9apg68ctiev0vv/20544_14.gwas.imputed_v3.both_sexes.tsv.bgz?dl=0
20544_15	Mental health problems ever diagnosed by a professional: Anxiety, nerves or generalized anxiety disorder	22035	117706	http://biobank.ctsu.ox.ac.uk/crystal/field.cgi?id=20544	both_sexes	20544_15.gwas.imputed_v3.both_sexes.tsv.bgz	wget https://www.dropbox.com/s/6ti8jj2xgc0yaho/20544_15.gwas.imputed_v3.both_sexes.tsv.bgz?dl=0 -O 20544_15.gwas.imputed_v3.both_sexes.tsv.bgz	https://www.dropbox.com/s/6ti8jj2xgc0yaho/20544_15.gwas.imputed_v3.both_sexes.tsv.bgz?dl=0
20544_16	Mental health problems ever diagnosed by a professional: Anorexia nervosa	891	117706	http://biobank.ctsu.ox.ac.uk/crystal/field.cgi?id=20544	both_sexes	20544_16.gwas.imputed_v3.both_sexes.tsv.bgz	wget https://www.dropbox.com/s/admsg1w6eupqmic/20544_16.gwas.imputed_v3.both_sexes.tsv.bgz?dl=0 -O 20544_16.gwas.imputed_v3.both_sexes.tsv.bgz	https://www.dropbox.com/s/admsg1w6eupqmic/20544_16.gwas.imputed_v3.both_sexes.tsv.bgz?dl=0
20544_17	Mental health problems ever diagnosed by a professional: Agoraphobia	599	117706	http://biobank.ctsu.ox.ac.uk/crystal/field.cgi?id=20544	both_sexes	20544_17.gwas.imputed_v3.both_sexes.tsv.bgz	wget https://www.dropbox.com/s/p5xmdik6rgx8trh/20544_17.gwas.imputed_v3.both_sexes.tsv.bgz?dl=0 -O 20544_17.gwas.imputed_v3.both_sexes.tsv.bgz	https://www.dropbox.com/s/p5xmdik6rgx8trh/20544_17.gwas.imputed_v3.both_sexes.tsv.bgz?dl=0
20544_2	Mental health problems ever diagnosed by a professional: Schizophrenia	157	117706	http://biobank.ctsu.ox.ac.uk/crystal/field.cgi?id=20544	both_sexes	20544_2.gwas.imputed_v3.both_sexes.tsv.bgz	wget https://www.dropbox.com/s/a8ip9cw3mgz0fad/20544_2.gwas.imputed_v3.both_sexes.tsv.bgz?dl=0 -O 20544_2.gwas.imputed_v3.both_sexes.tsv.bgz	https://www.dropbox.com/s/a8ip9cw3mgz0fad/20544_2.gwas.imputed_v3.both_sexes.tsv.bgz?dl=0
20544_3	Mental health problems ever diagnosed by a professional: Any other type of psychosis or psychotic illness	604	117706	http://biobank.ctsu.ox.ac.uk/crystal/field.cgi?id=20544	both_sexes	20544_3.gwas.imputed_v3.both_sexes.tsv.bgz	wget https://www.dropbox.com/s/0zijk598rnm6c7d/20544_3.gwas.imputed_v3.both_sexes.tsv.bgz?dl=0 -O 20544_3.gwas.imputed_v3.both_sexes.tsv.bgz	https://www.dropbox.com/s/0zijk598rnm6c7d/20544_3.gwas.imputed_v3.both_sexes.tsv.bgz?dl=0
20544_4	Mental health problems ever diagnosed by a professional: A personality disorder	385	117706	http://biobank.ctsu.ox.ac.uk/crystal/field.cgi?id=20544	both_sexes	20544_4.gwas.imputed_v3.both_sexes.tsv.bgz	wget https://www.dropbox.com/s/iqa279ji8be54x7/20544_4.gwas.imputed_v3.both_sexes.tsv.bgz?dl=0 -O 20544_4.gwas.imputed_v3.both_sexes.tsv.bgz	https://www.dropbox.com/s/iqa279ji8be54x7/20544_4.gwas.imputed_v3.both_sexes.tsv.bgz?dl=0
20544_5	Mental health problems ever diagnosed by a professional: Any other phobia (eg disabling fear of heights or spiders)	2153	117706	http://biobank.ctsu.ox.ac.uk/crystal/field.cgi?id=20544	both_sexes	20544_5.gwas.imputed_v3.both_sexes.tsv.bgz	wget https://www.dropbox.com/s/0yskb1wmwaotst3/20544_5.gwas.imputed_v3.both_sexes.tsv.bgz?dl=0 -O 20544_5.gwas.imputed_v3.both_sexes.tsv.bgz	https://www.dropbox.com/s/0yskb1wmwaotst3/20544_5.gwas.imputed_v3.both_sexes.tsv.bgz?dl=0
20544_6	Mental health problems ever diagnosed by a professional: Panic attacks	8704	117706	http://biobank.ctsu.ox.ac.uk/crystal/field.cgi?id=20544	both_sexes	20544_6.gwas.imputed_v3.both_sexes.tsv.bgz	wget https://www.dropbox.com/s/auem14m0nhkaa4w/20544_6.gwas.imputed_v3.both_sexes.tsv.bgz?dl=0 -O 20544_6.gwas.imputed_v3.both_sexes.tsv.bgz	https://www.dropbox.com/s/auem14m0nhkaa4w/20544_6.gwas.imputed_v3.both_sexes.tsv.bgz?dl=0
20544_7	Mental health problems ever diagnosed by a professional: Obsessive compulsive disorder (OCD)	982	117706	http://biobank.ctsu.ox.ac.uk/crystal/field.cgi?id=20544	both_sexes	20544_7.gwas.imputed_v3.both_sexes.tsv.bgz	wget https://www.dropbox.com/s/lb883gj1dh9qiuz/20544_7.gwas.imputed_v3.both_sexes.tsv.bgz?dl=0 -O 20544_7.gwas.imputed_v3.both_sexes.tsv.bgz	https://www.dropbox.com/s/lb883gj1dh9qiuz/20544_7.gwas.imputed_v3.both_sexes.tsv.bgz?dl=0
1200	Sleeplessness / insomnia		360738	http://biobank.ctsu.ox.ac.uk/crystal/field.cgi?id=1200	both_sexes	1200.gwas.imputed_v3.both_sexes.tsv.bgz	wget https://www.dropbox.com/s/jeolythrs18jk9p/1200.gwas.imputed_v3.both_sexes.tsv.bgz?dl=0 -O 1200.gwas.imputed_v3.both_sexes.tsv.bgz	https://www.dropbox.com/s/jeolythrs18jk9p/1200.gwas.imputed_v3.both_sexes.tsv.bgz?dl=0

### Sheet: n>30000 & cases >1000
PGC and linked cohorts
Phenotype	Year	Diagnosis/Continous	Consortium	ALPAC/GENR included?	Biobank included	Cases	Controls	Trios	Sample Size	Age	Reference
ADHD	2017	Diagnosis	PGC and iPSYCH	No	No	20183	35191		55374	Children+Adults	https://www.nature.com/articles/s41588-018-0269-7
Alcohol Dependence	2018	Diagnosis	PGC	No (ALSPAC only PRS cohort)	No	14904	37944		52848	Adults	https://www.nature.com/articles/s41593-018-0275-1
ASD	2019	Diagnosis	PGC and iPSYCH	No	No	18381	27969		46350	Children	https://www.nature.com/articles/s41588-019-0344-8#Sec25
BP	2019	Diagnosis	PGC	No	No	20352	31358		147172	Adults	https://www.nature.com/articles/s41588-019-0397-8#Sec21
BP+SZ	2018	Diagnosis	PGC	No	No	53555	54065		107620	Adults	https://doi.org/10.1016/j.cell.2018.05.046
Cross Disorder	2013	Diagnosis	PGC	No	No	33332	27888		61220	Adults	https://doi.org/10.1016/S0140-6736(12)62129-1
MDD	2018	Diagnosis	PGC	No	Yes	135458	344901		480359	Adults	https://www.nature.com/articles/s41593-018-0326-7
MDD	2019	Diagnosis	PGC, 23andMe, UKB	No	Yes	246363	561190		807553	Adults	https://www.nature.com/articles/s41593-018-0326-7
SZ	2011	Diagnosis	PGC	No	No	17836	33859		51695	Adults	https://www.nature.com/articles/ng.940
SZ	2014	Diagnosis	PGC	No	No	36989	113075		150064	Adults	https://www.nature.com/articles/nature13595
Total psychiatric problems	2019	Continuous	EAGLE	Yes	No				31078	Children
Neuroticism	2015	Continuous	GPC	No	No				63661	Adults	https://jamanetwork.com/journals/jamapsychiatry/fullarticle/2294268
Neuroticism	2016	Continuous	SSGAC	No	Yes				170911	Adults	https://www.nature.com/articles/ng.3552#access
Depression	2016	Continuous	SSGAC	No	Yes				161460	Adults	https://www.nature.com/articles/ng.3552#access
Cognitive Function	2018	Continuous	CCACE	No	Yes				300486	Adults	https://www.nature.com/articles/s41467-018-04362-x
Neuroticism	2018	Continuous	UK Biobank	No	Yes				329821	Adults	https://www.nature.com/articles/s41588-017-0013-8
PGC and linked cohorts
Phenotype Code	Phenotype Description	Cases	Sample Size	UK Biobank Data Showcase Link	Sex	File	wget command	Dropbox File
20544_1	Mental health problems ever diagnosed by a professional: Social anxiety or social phobia	1962	117706	http://biobank.ctsu.ox.ac.uk/crystal/field.cgi?id=20544	both_sexes	20544_1.gwas.imputed_v3.both_sexes.tsv.bgz	wget https://www.dropbox.com/s/o6rpmaudusrrhc7/20544_1.gwas.imputed_v3.both_sexes.tsv.bgz?dl=0 -O 20544_1.gwas.imputed_v3.both_sexes.tsv.bgz	https://www.dropbox.com/s/o6rpmaudusrrhc7/20544_1.gwas.imputed_v3.both_sexes.tsv.bgz?dl=0
20544_11	Mental health problems ever diagnosed by a professional: Depression	33422	117706	http://biobank.ctsu.ox.ac.uk/crystal/field.cgi?id=20544	both_sexes	20544_11.gwas.imputed_v3.both_sexes.tsv.bgz	wget https://www.dropbox.com/s/com382wtiaeizwi/20544_11.gwas.imputed_v3.both_sexes.tsv.bgz?dl=0 -O 20544_11.gwas.imputed_v3.both_sexes.tsv.bgz	https://www.dropbox.com/s/com382wtiaeizwi/20544_11.gwas.imputed_v3.both_sexes.tsv.bgz?dl=0
20544_15	Mental health problems ever diagnosed by a professional: Anxiety, nerves or generalized anxiety disorder	22035	117706	http://biobank.ctsu.ox.ac.uk/crystal/field.cgi?id=20544	both_sexes	20544_15.gwas.imputed_v3.both_sexes.tsv.bgz	wget https://www.dropbox.com/s/6ti8jj2xgc0yaho/20544_15.gwas.imputed_v3.both_sexes.tsv.bgz?dl=0 -O 20544_15.gwas.imputed_v3.both_sexes.tsv.bgz	https://www.dropbox.com/s/6ti8jj2xgc0yaho/20544_15.gwas.imputed_v3.both_sexes.tsv.bgz?dl=0
20544_5	Mental health problems ever diagnosed by a professional: Any other phobia (eg disabling fear of heights or spiders)	2153	117706	http://biobank.ctsu.ox.ac.uk/crystal/field.cgi?id=20544	both_sexes	20544_5.gwas.imputed_v3.both_sexes.tsv.bgz	wget https://www.dropbox.com/s/0yskb1wmwaotst3/20544_5.gwas.imputed_v3.both_sexes.tsv.bgz?dl=0 -O 20544_5.gwas.imputed_v3.both_sexes.tsv.bgz	https://www.dropbox.com/s/0yskb1wmwaotst3/20544_5.gwas.imputed_v3.both_sexes.tsv.bgz?dl=0
20544_6	Mental health problems ever diagnosed by a professional: Panic attacks	8704	117706	http://biobank.ctsu.ox.ac.uk/crystal/field.cgi?id=20544	both_sexes	20544_6.gwas.imputed_v3.both_sexes.tsv.bgz	wget https://www.dropbox.com/s/auem14m0nhkaa4w/20544_6.gwas.imputed_v3.both_sexes.tsv.bgz?dl=0 -O 20544_6.gwas.imputed_v3.both_sexes.tsv.bgz	https://www.dropbox.com/s/auem14m0nhkaa4w/20544_6.gwas.imputed_v3.both_sexes.tsv.bgz?dl=0
1200	Sleeplessness / insomnia		360738	http://biobank.ctsu.ox.ac.uk/crystal/field.cgi?id=1200	both_sexes	1200.gwas.imputed_v3.both_sexes.tsv.bgz	wget https://www.dropbox.com/s/jeolythrs18jk9p/1200.gwas.imputed_v3.both_sexes.tsv.bgz?dl=0 -O 1200.gwas.imputed_v3.both_sexes.tsv.bgz	https://www.dropbox.com/s/jeolythrs18jk9p/1200.gwas.imputed_v3.both_sexes.tsv.bgz?dl=0

### Sheet: Largest n or cases per construc
PGC and linked cohorts
Phenotype	Year	Diagnosis/Continous	Consortium	ALPAC/GENR included?	Biobank included	Cases	Controls	Trios	Sample Size	Age	Reference
ADHD	2017	Diagnosis	PGC and iPSYCH	No	No	20183	35191		55374	Children+Adults	https://www.nature.com/articles/s41588-018-0269-7
Alcohol Dependence	2018	Diagnosis	PGC	No (ALSPAC only PRS cohort)	No	14904	37944		52848	Adults	https://www.nature.com/articles/s41593-018-0275-1
ASD	2019	Diagnosis	PGC and iPSYCH	No	No	18381	27969		46350	Children	https://www.nature.com/articles/s41588-019-0344-8#Sec25
BP	2019	Diagnosis	PGC	No	No	20352	31358		147172	Adults	https://www.nature.com/articles/s41588-019-0397-8#Sec21
Cross Disorder	2013	Diagnosis	PGC	No	No	33332	27888		61220	Adults	https://doi.org/10.1016/S0140-6736(12)62129-1
MDD	2019	Diagnosis	PGC, 23andMe, UKB	No	Yes	246363	561190		807553	Adults	https://www.nature.com/articles/s41593-018-0326-7
SZ	2014	Diagnosis	PGC	No	No	36989	113075		150064	Adults	https://www.nature.com/articles/nature13595
Total psychiatric problems	2019	Continuous	EAGLE	Yes	No				31078	Children
Depression	2016	Continuous	SSGAC	No	Yes				161460	Adults	https://www.nature.com/articles/ng.3552#access
Cognitive Function	2018	Continuous	CCACE	No	Yes				300486	Adults	https://www.nature.com/articles/s41467-018-04362-x
Neuroticism	2018	Continuous	UK Biobank	No	Yes				329821	Adults	https://www.nature.com/articles/s41588-017-0013-8
PGC and linked cohorts
Phenotype Code	Phenotype Description	Cases	Sample Size	UK Biobank Data Showcase Link	Sex	File	wget command	Dropbox File
20544_1	Ever diagnosed: Social anxiety or social phobia	1962	117706	http://biobank.ctsu.ox.ac.uk/crystal/field.cgi?id=20544	both_sexes	20544_1.gwas.imputed_v3.both_sexes.tsv.bgz	wget https://www.dropbox.com/s/o6rpmaudusrrhc7/20544_1.gwas.imputed_v3.both_sexes.tsv.bgz?dl=0 -O 20544_1.gwas.imputed_v3.both_sexes.tsv.bgz	https://www.dropbox.com/s/o6rpmaudusrrhc7/20544_1.gwas.imputed_v3.both_sexes.tsv.bgz?dl=0
20544_15	Ever diagnosed: Anxiety, nerves or generalized anxiety disorder	22035	117706	http://biobank.ctsu.ox.ac.uk/crystal/field.cgi?id=20544	both_sexes	20544_15.gwas.imputed_v3.both_sexes.tsv.bgz	wget https://www.dropbox.com/s/6ti8jj2xgc0yaho/20544_15.gwas.imputed_v3.both_sexes.tsv.bgz?dl=0 -O 20544_15.gwas.imputed_v3.both_sexes.tsv.bgz	https://www.dropbox.com/s/6ti8jj2xgc0yaho/20544_15.gwas.imputed_v3.both_sexes.tsv.bgz?dl=0
20544_5	Ever diagnosed: Any other phobia (eg disabling fear of heights or spiders)	2153	117706	http://biobank.ctsu.ox.ac.uk/crystal/field.cgi?id=20544	both_sexes	20544_5.gwas.imputed_v3.both_sexes.tsv.bgz	wget https://www.dropbox.com/s/0yskb1wmwaotst3/20544_5.gwas.imputed_v3.both_sexes.tsv.bgz?dl=0 -O 20544_5.gwas.imputed_v3.both_sexes.tsv.bgz	https://www.dropbox.com/s/0yskb1wmwaotst3/20544_5.gwas.imputed_v3.both_sexes.tsv.bgz?dl=0
20544_6	Ever diagnosed: Panic attacks	8704	117706	http://biobank.ctsu.ox.ac.uk/crystal/field.cgi?id=20544	both_sexes	20544_6.gwas.imputed_v3.both_sexes.tsv.bgz	wget https://www.dropbox.com/s/auem14m0nhkaa4w/20544_6.gwas.imputed_v3.both_sexes.tsv.bgz?dl=0 -O 20544_6.gwas.imputed_v3.both_sexes.tsv.bgz	https://www.dropbox.com/s/auem14m0nhkaa4w/20544_6.gwas.imputed_v3.both_sexes.tsv.bgz?dl=0
1200	Sleeplessness / insomnia		360738	http://biobank.ctsu.ox.ac.uk/crystal/field.cgi?id=1200	both_sexes	1200.gwas.imputed_v3.both_sexes.tsv.bgz	wget https://www.dropbox.com/s/jeolythrs18jk9p/1200.gwas.imputed_v3.both_sexes.tsv.bgz?dl=0 -O 1200.gwas.imputed_v3.both_sexes.tsv.bgz	https://www.dropbox.com/s/jeolythrs18jk9p/1200.gwas.imputed_v3.both_sexes.tsv.bgz?dl=0
